# Cell-free DNA Fragmentomics Assay to Discriminate the Malignancy of Breast Nodules and Evaluate Treatment Response

**DOI:** 10.1101/2024.10.15.24315518

**Authors:** Jiaqi Liu, Yalun Li, Wanxiangfu Tang, Lijun Dai, Ziqi Jia, Heng Cao, Chenghao Li, Yuchen Liu, Yansong Huang, Jiang Wu, Dongxu Ma, Guangdong Qiao, Hua Bao, Shuang Chang, Dongqin Zhu, Shanshan Yang, Xuxiaochen Wu, Xue Wu, Hengyi Xu, Hongyan Chen, Yang Shao, Xiang Wang, Zhihua Liu, Jianzhong Su

**Author notes:** Corresponding authors. (Su J); (Liu Z); (Wang X). These authors contributed equally to this article (Jiaqi Liu, Yalun Li, Wanxiangfu Tang, Lijun Dai, Ziqi Jia).

## Abstract

The fragmentomics-based cell-free DNA (cfDNA) assays have recently illustrated prominent abilities to identify various cancers from non-conditional healthy controls, while their accuracy for identifying early-stage cancers from benign lesions with inconclusive imaging results remains uncertain. Especially for breast cancer, current imaging-based screening methods suffer from high false-positive rates for women with breast nodules, leading to unnecessary biopsies, which add to discomfort and healthcare burden. Here, we enroll 560 female participants in this multi-center study and demonstrate that cfDNA fragmentomics is a robust non-invasive biomarker for breast cancer using whole-genome sequencing. Among the multimodal cfDNA fragmentomics profiles, the fragment size ratio (FSR), fragment size distribution (FSD), and copy number variation (CNV) show more distinguishing ability than Griffin, motif breakpoint (MBP), and neomer. The cfDNA fragmentomics (cfFrag) model using the optimal three fragmentomics features discriminated early-stage breast cancers from benign nodules, even at a low sequencing depth (3×). Notably, it demonstrated a specificity of 94.1% in asymptomatic healthy women at a 90% sensitivity for breast cancers. Moreover, we comprehensively showcase the clinical utilities of the cfFrag model in predicting patient responses to neoadjuvant chemotherapy (NAC) and in combining with multimodal features, including radiological results and cfDNA methylation features (with AUC values of 0.93 – 0.94 and 0.96, respectively).
