## Supplementary material for "Cell-free DNA Fragmentomics Assay to Discriminate the Malignancy of Breast Nodules and Evaluate Treatment Response": Table S4

### Sheet: Table S5
	Table S5. FSR features ranked by their importance.
	Feature name	Rank sum of relative importance in base learners	Rank in cfFrag model
	Frag.longA102	169	1
	Frag.shortA413	210	2
	Frag.longA30	296	3
	Frag.longA195	355	4
	Frag.shortA146	395	5
	Frag.longA390	456	6
	Frag.longA316	500	7
	Frag.shortA293	550	8
	Frag.longA232	570	9
	Frag.shortA185	591	10
	Frag.longA328	624	11
	Frag.longA501	663	12
	Frag.shortA137	676	13
	Frag.shortA253	709	14
	Frag.longA294	713	15
	Frag.shortA291	885	16
	Frag.shortA340	920	17
	Frag.shortA179	941	18
	Frag.longA286	962	19
	Frag.longA452	1001	20
	Frag.shortA351	1015	21
	Frag.longA141	1047	22
	Frag.shortA147	1050	23
	Frag.longA245	1064	24
	Frag.longA518	1073	25
	Frag.shortA86	1112	26
	Frag.longA111	1200	27
	Frag.longA353	1232	28
	Frag.longA349	1268	29
	Frag.longA287	1312	30
	Frag.longA393	1315	31
	Frag.shortA171	1329	32
	Frag.longA436	1347	33
	Frag.longA32	1354	34
	Frag.shortA379	1364	35
	Frag.longA389	1368	36
	Frag.shortA458	1375	37
	Frag.shortA317	1442	38
	Frag.shortA297	1462	39
	Frag.longA481	1466	40
	Frag.shortA199	1480	41
	Frag.longA144	1506	42
	Frag.longA108	1514	43
	Frag.longA68	1516	44
	Frag.longA407	1534	46
	Frag.shortA25	1534	46
	Frag.shortA174	1576	47
	Frag.shortA434	1577	48
	Frag.shortA151	1594	49
	Frag.longA385	1614	50
	Frag.shortA380	1650	51
	Frag.longA281	1710	52
	Frag.shortA19	1711	54
	Frag.longA2	1711	54
	Frag.shortA431	1739	55
	Frag.shortA108	1751	56
	Frag.longA337	1757	57
	Frag.longA126	1759	58
	Frag.shortA459	1761	59
	Frag.longA309	1801	60
	Frag.shortA107	1818	61
	Frag.longA19	1832	62
	Frag.longA149	1846	63
	Frag.longA370	1853	64
	Frag.shortA309	1869	65
	Frag.longA185	1871	66
	Frag.longA160	1888	67
	Frag.shortA366	1901	68
	Frag.longA483	1912	69
	Frag.longA145	1923	70
	Frag.longA292	1934	71
	Frag.longA284	1941	72
	Frag.shortA48	1951	73
	Frag.longA383	1958	74
	Frag.longA189	2006	75
	Frag.shortA427	2021	76
	Frag.longA430	2053	77
	Frag.shortA23	2082	78
	Frag.longA531	2099	79
	Frag.longA87	2112	80
	Frag.shortA522	2121	81
	Frag.shortA501	2147	82
	Frag.shortA162	2177	83
	Frag.longA222	2179	84
	Frag.longA339	2183	85
	Frag.longA428	2230	86
	Frag.longA125	2234	87
	Frag.longA101	2238	88
	Frag.longA215	2242	89
	Frag.shortA124	2246	90
	Frag.longA249	2253	92
	Frag.shortA333	2253	92
	Frag.longA130	2258	93
	Frag.longA536	2260	94
	Frag.shortA526	2266	95
	Frag.shortA70	2271	96
	Frag.longA293	2272	97
	Frag.shortA445	2274	99
	Frag.longA469	2274	99
	Frag.shortA181	2298	100
	Frag.longA458	2307	101
	Frag.longA335	2320	102
	Frag.longA405	2326	103
	Frag.longA312	2337	104
	Frag.longA528	2347	105
	Frag.shortA385	2354	106
	Frag.shortA357	2356	107
	Frag.longA46	2364	108
	Frag.longA216	2366	109
	Frag.longA399	2371	111
	Frag.shortA511	2371	111
	Frag.shortA111	2375	112
	Frag.shortA11	2385	113
	Frag.shortA349	2388	114
	Frag.shortA46	2404	115
	Frag.shortA236	2405	116
	Frag.longA202	2406	117
	Frag.shortA393	2409	118
	Frag.longA408	2410	119
	Frag.shortA523	2416	120
	Frag.shortA49	2418	121
	Frag.longA277	2421	122
	Frag.longA409	2443	123
	Frag.shortA87	2444	124
	Frag.longA146	2446	125
	Frag.shortA408	2447	126
	Frag.longA517	2454	127
	Frag.shortA283	2458	128
	Frag.shortA1	2461	129
	Frag.longA71	2468	130
	Frag.shortA145	2472	131
	Frag.longA404	2501	132
	Frag.shortA158	2503	133
	Frag.longA220	2504	134
	Frag.longA226	2525	135
	Frag.longA410	2526	136
	Frag.longA58	2550	137
	Frag.shortA60	2551	138
	Frag.shortA64	2557	139
	Frag.shortA278	2568	140
	Frag.longA153	2588	141
	Frag.shortA62	2595	142
	Frag.shortA136	2601	143
	Frag.shortA109	2603	144
	Frag.longA319	2621	145
	Frag.shortA491	2626	146
	Frag.shortA178	2628	147
	Frag.longA18	2629	148
	Frag.longA394	2639	149
	Frag.longA255	2641	150
	Frag.longA449	2675	151
	Frag.longA322	2678	152
	Frag.shortA272	2680	153
	Frag.longA320	2681	154
	Frag.longA107	2691	155
	Frag.longA298	2699	156
	Frag.longA244	2701	157
	Frag.longA327	2705	159
	Frag.shortA34	2705	159
	Frag.shortA279	2706	160
	Frag.shortA61	2714	161
	Frag.longA425	2722	162
	Frag.shortA339	2731	163
	Frag.shortA487	2734	164
	Frag.shortA335	2735	165
	Frag.longA247	2737	166
	Frag.longA324	2739	167
	Frag.shortA105	2753	168
	Frag.longA227	2757	169
	Frag.longA127	2766	170
	Frag.shortA389	2768	171
	Frag.longA154	2777	172
	Frag.shortA148	2779	173
	Frag.longA333	2780	174
	Frag.longA95	2783	175
	Frag.shortA396	2787	176
	Frag.shortA65	2793	177
	Frag.longA521	2797	178
	Frag.shortA436	2800	180
	Frag.longA254	2800	180
	Frag.shortA74	2802	181
	Frag.shortA485	2819	182
	Frag.shortA232	2843	183
	Frag.longA29	2844	184
	Frag.longA115	2856	185
	Frag.longA451	2859	186
	Frag.shortA398	2863	187
	Frag.shortA401	2874	188
	Frag.longA455	2895	190
	Frag.shortA497	2895	190
	Frag.longA164	2902	191
	Frag.shortA400	2906	192
	Frag.longA228	2907	193
	Frag.longA208	2927	194
	Frag.shortA467	2932	195
	Frag.longA504	2939	196
	Frag.shortA466	2944	197
	Frag.longA82	2958	198
	Frag.shortA531	2959	199
	Frag.shortA416	2967	200
	Frag.shortA211	2968	201
	Frag.shortA113	2977	202
	Frag.longA494	2991	203
	Frag.shortA242	2998	204
	Frag.longA163	2999	205
	Frag.shortA15	3009	206
	Frag.longA369	3016	207
	Frag.longA415	3020	208
	Frag.longA433	3027	209
	Frag.shortA344	3028	210
	Frag.shortA515	3031	211
	Frag.shortA377	3036	212
	Frag.longA223	3045	215
	Frag.longA69	3045	215
	Frag.longA205	3045	215
	Frag.longA279	3048	216
	Frag.shortA131	3054	217
	Frag.longA465	3055	218
	Frag.longA35	3059	219
	Frag.shortA33	3071	220
	Frag.longA305	3072	221
	Frag.longA377	3075	222
	Frag.shortA328	3076	223
	Frag.longA16	3077	224
	Frag.longA380	3078	225
	Frag.shortA203	3083	226
	Frag.longA50	3085	227
	Frag.shortA484	3087	228
	Frag.shortA424	3091	229
	Frag.shortA513	3093	230
	Frag.longA105	3101	231
	Frag.longA122	3103	232
	Frag.shortA302	3104	233
	Frag.shortA247	3110	234
	Frag.longA426	3116	235
	Frag.longA117	3120	236
	Frag.longA424	3126	238
	Frag.longA55	3126	238
	Frag.longA155	3135	239
	Frag.shortA47	3137	240
	Frag.longA15	3138	241
	Frag.longA31	3142	242
	Frag.shortA270	3147	243
	Frag.longA366	3150	244
	Frag.longA219	3159	245
	Frag.shortA255	3163	247
	Frag.shortA241	3163	247
	Frag.shortA478	3165	248
	Frag.longA485	3170	249
	Frag.longA106	3175	250
	Frag.shortA306	3177	251
	Frag.longA258	3178	252
	Frag.longA165	3180	253
	Frag.shortA373	3182	254
	Frag.longA20	3183	255
	Frag.shortA394	3188	256
	Frag.shortA275	3189	257
	Frag.longA261	3191	258
	Frag.longA5	3197	259
	Frag.shortA20	3200	260
	Frag.shortA243	3209	261
	Frag.shortA88	3218	262
	Frag.shortA21	3227	263
	Frag.shortA392	3231	264
	Frag.longA137	3246	265
	Frag.shortA528	3251	266
	Frag.longA47	3257	267
	Frag.shortA119	3269	268
	Frag.longA464	3282	269
	Frag.shortA173	3284	270
	Frag.longA374	3289	271
	Frag.longA303	3293	272
	Frag.shortA92	3297	273
	Frag.longA118	3302	274
	Frag.longA453	3309	275
	Frag.shortA352	3313	277
	Frag.shortA496	3313	277
	Frag.shortA217	3315	278
	Frag.shortA154	3317	279
	Frag.longA373	3328	280
	Frag.shortA421	3329	281
	Frag.longA317	3330	282
	Frag.shortA403	3333	283
	Frag.longA325	3348	284
	Frag.longA44	3350	285
	Frag.longA285	3352	286
	Frag.shortA102	3371	287
	Frag.longA201	3375	288
	Frag.shortA75	3377	289
	Frag.shortA372	3378	290
	Frag.longA395	3382	291
	Frag.longA182	3404	292
	Frag.shortA222	3408	293
	Frag.shortA425	3413	294
	Frag.shortA31	3422	295
	Frag.shortA517	3440	296
	Frag.longA516	3442	297
	Frag.longA161	3461	298
	Frag.longA371	3462	299
	Frag.longA446	3469	301
	Frag.shortA397	3469	301
	Frag.longA259	3473	302
	Frag.longA214	3485	303
	Frag.longA217	3488	305
	Frag.longA308	3488	305
	Frag.shortA310	3489	306
	Frag.shortA508	3490	307
	Frag.shortA89	3491	308
	Frag.longA462	3493	309
	Frag.shortA90	3500	310
	Frag.shortA213	3504	312
	Frag.shortA274	3504	312
	Frag.shortA79	3512	313
	Frag.longA262	3520	314
	Frag.longA76	3527	315
	Frag.shortA457	3529	316
	Frag.longA257	3532	317
	Frag.longA77	3540	318
	Frag.longA197	3541	320
	Frag.shortA257	3541	320
	Frag.shortA177	3558	321
	Frag.shortA345	3560	322
	Frag.shortA221	3561	325
	Frag.longA270	3561	325
	Frag.shortA156	3561	325
	Frag.shortA474	3566	326
	Frag.longA365	3574	327
	Frag.longA64	3576	328
	Frag.shortA262	3577	329
	Frag.longA526	3580	330
	Frag.longA524	3587	331
	Frag.longA193	3590	332
	Frag.shortA391	3602	333
	Frag.longA381	3603	334
	Frag.shortA417	3606	336
	Frag.shortA233	3606	336
	Frag.shortA175	3608	338
	Frag.shortA312	3608	338
	Frag.shortA468	3609	339
	Frag.longA140	3610	340
	Frag.shortA430	3616	341
	Frag.shortA305	3618	342
	Frag.shortA463	3623	343
	Frag.shortA451	3627	344
	Frag.longA235	3639	345
	Frag.longA179	3658	347
	Frag.longA129	3658	347
	Frag.shortA235	3660	348
	Frag.longA187	3663	349
	Frag.longA21	3667	350
	Frag.longA445	3669	351
	Frag.longA65	3671	352
	Frag.shortA238	3674	353
	Frag.longA88	3675	354
	Frag.longA8	3680	355
	Frag.longA466	3684	356
	Frag.shortA114	3685	357
	Frag.longA397	3687	358
	Frag.shortA208	3688	359
	Frag.shortA475	3695	360
	Frag.longA27	3698	361
	Frag.shortA285	3702	362
	Frag.shortA82	3704	363
	Frag.longA379	3707	365
	Frag.longA196	3707	365
	Frag.longA283	3710	366
	Frag.shortA429	3712	367
	Frag.shortA525	3713	368
	Frag.longA241	3716	369
	Frag.longA439	3717	370
	Frag.shortA282	3718	371
	Frag.longA459	3724	372
	Frag.longA198	3727	373
	Frag.longA173	3731	374
	Frag.longA362	3748	375
	Frag.longA419	3751	376
	Frag.shortA532	3754	377
	Frag.shortA43	3760	378
	Frag.shortA133	3764	379
	Frag.longA190	3765	380
	Frag.shortA486	3766	381
	Frag.shortA419	3767	382
	Frag.shortA72	3770	383
	Frag.longA341	3772	384
	Frag.longA67	3778	385
	Frag.longA210	3781	386
	Frag.shortA198	3785	391
	Frag.longA72	3785	391
	Frag.shortA226	3785	391
	Frag.longA133	3785	391
	Frag.longA321	3785	391
	Frag.shortA358	3786	393
	Frag.shortA30	3786	393
	Frag.shortA99	3787	394
	Frag.longA74	3788	395
	Frag.longA291	3789	396
	Frag.shortA489	3798	397
	Frag.shortA96	3806	398
	Frag.longA431	3812	400
	Frag.longA168	3812	400
	Frag.longA515	3821	401
	Frag.longA461	3823	402
	Frag.shortA538	3838	404
	Frag.shortA296	3838	404
	Frag.shortA319	3841	405
	Frag.shortA67	3846	406
	Frag.longA482	3848	407
	Frag.longA323	3849	408
	Frag.longA26	3850	409
	Frag.longA533	3853	410
	Frag.shortA261	3854	411
	Frag.longA535	3860	413
	Frag.shortA540	3860	413
	Frag.shortA500	3862	414
	Frag.longA348	3865	415
	Frag.shortA264	3875	416
	Frag.longA96	3878	417
	Frag.longA138	3880	418
	Frag.shortA26	3881	419
	Frag.longA73	3883	421
	Frag.longA441	3883	421
	Frag.longA479	3888	422
	Frag.longA278	3890	423
	Frag.longA318	3892	424
	Frag.longA418	3897	425
	Frag.shortA524	3921	426
	Frag.longA538	3922	427
	Frag.shortA539	3937	428
	Frag.longA42	3938	430
	Frag.shortA22	3938	430
	Frag.longA447	3943	431
	Frag.longA396	3945	433
	Frag.shortA202	3945	433
	Frag.longA387	3946	434
	Frag.shortA384	3948	435
	Frag.shortA281	3950	436
	Frag.longA310	3953	437
	Frag.longA134	3954	438
	Frag.shortA325	3977	439
	Frag.shortA290	3995	440
	Frag.shortA196	3998	441
	Frag.longA378	4003	442
	Frag.longA391	4011	443
	Frag.longA434	4014	444
	Frag.longA176	4015	445
	Frag.shortA387	4019	446
	Frag.shortA367	4021	448
	Frag.longA229	4021	448
	Frag.longA367	4028	449
	Frag.shortA166	4031	450
	Frag.shortA355	4041	451
	Frag.shortA116	4043	452
	Frag.shortA415	4044	454
	Frag.longA338	4044	454
	Frag.shortA186	4048	455
	Frag.shortA239	4051	456
	Frag.longA178	4055	457
	Frag.shortA112	4057	458
	Frag.shortA361	4059	460
	Frag.shortA110	4059	460
	Frag.longA302	4062	461
	Frag.shortA36	4064	462
	Frag.shortA503	4069	463
	Frag.shortA390	4072	464
	Frag.shortA446	4073	465
	Frag.shortA409	4086	466
	Frag.shortA435	4092	467
	Frag.shortA450	4095	468
	Frag.longA421	4099	470
	Frag.longA207	4099	470
	Frag.longA57	4101	471
	Frag.shortA461	4103	472
	Frag.shortA423	4107	473
	Frag.shortA287	4108	475
	Frag.longA39	4108	475
	Frag.shortA374	4110	476
	Frag.longA49	4116	477
	Frag.longA361	4121	478
	Frag.shortA414	4123	479
	Frag.longA442	4127	480
	Frag.longA422	4128	481
	Frag.longA490	4132	482
	Frag.longA124	4134	483
	Frag.longA225	4137	484
	Frag.shortA518	4147	485
	Frag.shortA13	4155	486
	Frag.shortA346	4164	487
	Frag.longA90	4166	488
	Frag.longA342	4167	489
	Frag.shortA97	4168	490
	Frag.longA199	4169	491
	Frag.shortA504	4171	492
	Frag.longA191	4174	493
	Frag.longA224	4175	496
	Frag.longA169	4175	496
	Frag.shortA161	4175	496
	Frag.longA177	4182	497
	Frag.shortA308	4185	498
	Frag.longA104	4186	499
	Frag.longA360	4188	501
	Frag.shortA54	4188	501
	Frag.longA12	4189	502
	Frag.shortA481	4192	503
	Frag.longA81	4194	504
	Frag.longA290	4195	505
	Frag.shortA58	4196	506
	Frag.shortA244	4200	507
	Frag.longA541	4208	508
	Frag.longA238	4209	509
	Frag.shortA210	4211	510
	Frag.longA473	4213	511
	Frag.longA443	4215	512
	Frag.shortA364	4218	513
	Frag.shortA452	4224	514
	Frag.longA435	4230	515
	Frag.shortA100	4231	516
	Frag.shortA223	4232	517
	Frag.longA423	4237	518
	Frag.longA386	4238	519
	Frag.shortA117	4241	521
	Frag.longA525	4241	521
	Frag.longA495	4242	522
	Frag.shortA299	4248	523
	Frag.shortA250	4249	524
	Frag.longA1	4250	526
	Frag.shortA521	4250	526
	Frag.longA79	4251	527
	Frag.longA478	4253	528
	Frag.longA265	4255	529
	Frag.shortA98	4258	531
	Frag.shortA441	4258	531
	Frag.shortA399	4261	532
	Frag.shortA104	4270	535
	Frag.shortA365	4270	535
	Frag.shortA323	4270	535
	Frag.longA304	4273	536
	Frag.longA345	4275	537
	Frag.longA143	4280	538
	Frag.shortA286	4284	539
	Frag.shortA381	4285	540
	Frag.longA487	4286	541
	Frag.longA7	4287	542
	Frag.longA537	4290	543
	Frag.longA357	4293	544
	Frag.shortA134	4299	545
	Frag.shortA56	4300	546
	Frag.shortA470	4301	547
	Frag.longA237	4305	548
	Frag.shortA115	4310	549
	Frag.shortA490	4311	551
	Frag.longA38	4311	551
	Frag.longA358	4313	552
	Frag.longA260	4315	553
	Frag.longA368	4317	554
	Frag.shortA169	4323	555
	Frag.shortA438	4332	556
	Frag.shortA294	4337	557
	Frag.longA48	4344	558
	Frag.longA350	4350	559
	Frag.longA70	4351	560
	Frag.longA307	4353	561
	Frag.longA183	4355	562
	Frag.longA84	4357	563
	Frag.longA123	4364	564
	Frag.longA100	4366	565
	Frag.shortA444	4378	566
	Frag.longA417	4380	567
	Frag.shortA432	4381	568
	Frag.shortA6	4383	569
	Frag.shortA140	4385	570
	Frag.longA263	4398	571
	Frag.longA437	4401	572
	Frag.shortA516	4407	574
	Frag.shortA160	4407	574
	Frag.shortA519	4415	575
	Frag.longA500	4421	576
	Frag.shortA407	4422	578
	Frag.longA401	4422	578
	Frag.longA326	4424	579
	Frag.shortA66	4425	580
	Frag.shortA191	4436	583
	Frag.longA61	4436	583
	Frag.shortA128	4436	583
	Frag.shortA118	4438	584
	Frag.longA113	4440	585
	Frag.shortA505	4446	586
	Frag.longA103	4450	587
	Frag.longA275	4454	589
	Frag.longA532	4454	589
	Frag.longA92	4456	590
	Frag.longA52	4462	591
	Frag.shortA314	4474	592
	Frag.longA329	4475	593
	Frag.shortA53	4476	595
	Frag.shortA304	4476	595
	Frag.longA28	4479	596
	Frag.shortA266	4491	597
	Frag.longA233	4492	598
	Frag.longA78	4495	599
	Frag.longA276	4498	600
	Frag.longA448	4500	601
	Frag.longA98	4503	602
	Frag.shortA322	4512	603
	Frag.shortA130	4518	604
	Frag.shortA229	4519	605
	Frag.shortA85	4523	606
	Frag.shortA41	4525	607
	Frag.shortA284	4527	608
	Frag.longA36	4528	609
	Frag.shortA94	4530	610
	Frag.longA128	4532	611
	Frag.longA194	4534	612
	Frag.shortA368	4539	613
	Frag.shortA307	4543	616
	Frag.longA119	4543	616
	Frag.shortA8	4543	616
	Frag.longA40	4547	618
	Frag.longA315	4547	618
	Frag.longA539	4552	619
	Frag.shortA193	4553	620
	Frag.longA89	4555	621
	Frag.shortA360	4556	622
	Frag.shortA84	4558	623
	Frag.longA346	4561	624
	Frag.shortA35	4565	625
	Frag.shortA183	4566	626
	Frag.shortA138	4568	627
	Frag.longA203	4570	628
	Frag.longA62	4575	629
	Frag.longA85	4580	630
	Frag.longA167	4586	631
	Frag.shortA195	4589	632
	Frag.longA388	4590	633
	Frag.shortA469	4591	634
	Frag.longA492	4595	635
	Frag.longA53	4602	636
	Frag.shortA122	4603	638
	Frag.shortA106	4603	638
	Frag.longA498	4607	639
	Frag.shortA153	4609	640
	Frag.longA120	4614	642
	Frag.shortA265	4614	642
	Frag.longA289	4618	643
	Frag.longA250	4622	644
	Frag.longA246	4627	645
	Frag.longA243	4628	647
	Frag.longA412	4628	647
	Frag.shortA39	4631	648
	Frag.shortA473	4633	649
	Frag.longA268	4634	650
	Frag.shortA292	4636	652
	Frag.longA13	4636	652
	Frag.shortA465	4638	655
	Frag.longA406	4638	655
	Frag.shortA28	4638	655
	Frag.longA45	4641	656
	Frag.longA162	4650	657
	Frag.shortA370	4651	658
	Frag.shortA464	4652	659
	Frag.longA364	4653	660
	Frag.longA242	4655	661
	Frag.shortA326	4656	663
	Frag.longA131	4656	663
	Frag.shortA301	4662	664
	Frag.shortA506	4664	665
	Frag.longA11	4666	666
	Frag.shortA141	4668	667
	Frag.shortA207	4670	668
	Frag.longA489	4672	669
	Frag.longA251	4684	670
	Frag.longA295	4687	671
	Frag.shortA443	4691	672
	Frag.shortA479	4692	673
	Frag.shortA12	4694	674
	Frag.shortA334	4695	675
	Frag.longA10	4696	677
	Frag.shortA329	4696	677
	Frag.shortA206	4700	678
	Frag.longA3	4702	679
	Frag.shortA2	4704	680
	Frag.longA313	4708	681
	Frag.longA438	4713	682
	Frag.shortA152	4714	683
	Frag.longA511	4716	684
	Frag.longA477	4718	685
	Frag.longA253	4719	687
	Frag.shortA320	4719	687
	Frag.longA236	4721	688
	Frag.shortA442	4732	689
	Frag.shortA492	4733	690
	Frag.longA347	4734	692
	Frag.shortA426	4734	692
	Frag.shortA259	4735	693
	Frag.shortA219	4736	694
	Frag.longA94	4741	696
	Frag.longA66	4741	696
	Frag.longA4	4744	697
	Frag.longA112	4746	700
	Frag.shortA150	4746	700
	Frag.longA470	4746	700
	Frag.shortA418	4756	701
	Frag.shortA201	4760	702
	Frag.shortA231	4764	703
	Frag.shortA482	4767	704
	Frag.longA297	4770	705
	Frag.longA502	4771	706
	Frag.shortA369	4772	707
	Frag.longA512	4774	708
	Frag.longA116	4775	710
	Frag.longA493	4775	710
	Frag.shortA76	4783	711
	Frag.longA200	4786	712
	Frag.shortA252	4787	713
	Frag.longA488	4791	714
	Frag.longA274	4794	716
	Frag.shortA189	4794	716
	Frag.longA474	4795	717
	Frag.shortA378	4799	718
	Frag.shortA311	4801	719
	Frag.longA175	4803	720
	Frag.longA427	4804	721
	Frag.longA17	4805	722
	Frag.shortA332	4807	723
	Frag.shortA59	4809	724
	Frag.shortA81	4810	725
	Frag.longA9	4814	726
	Frag.shortA354	4816	727
	Frag.shortA267	4818	728
	Frag.shortA7	4821	729
	Frag.longA41	4834	730
	Frag.shortA188	4841	731
	Frag.shortA534	4844	732
	Frag.longA59	4846	733
	Frag.longA114	4848	734
	Frag.shortA342	4851	735
	Frag.shortA258	4854	736
	Frag.longA540	4857	739
	Frag.shortA144	4857	739
	Frag.shortA149	4857	739
	Frag.longA463	4860	740
	Frag.shortA120	4861	741
	Frag.shortA142	4863	742
	Frag.longA152	4867	743
	Frag.shortA327	4868	744
	Frag.longA234	4872	745
	Frag.longA221	4873	746
	Frag.longA22	4874	748
	Frag.shortA37	4874	748
	Frag.shortA184	4880	749
	Frag.longA480	4881	750
	Frag.shortA214	4882	751
	Frag.longA86	4890	752
	Frag.longA91	4891	753
	Frag.longA288	4894	754
	Frag.longA519	4895	755
	Frag.longA475	4897	756
	Frag.longA392	4901	757
	Frag.longA296	4902	758
	Frag.shortA512	4904	759
	Frag.shortA197	4908	760
	Frag.longA97	4909	761
	Frag.shortA348	4910	762
	Frag.shortA32	4916	763
	Frag.shortA129	4924	764
	Frag.longA212	4927	765
	Frag.shortA541	4930	767
	Frag.shortA472	4930	767
	Frag.longA356	4931	768
	Frag.shortA95	4940	769
	Frag.longA398	4941	770
	Frag.longA306	4942	772
	Frag.shortA121	4942	772
	Frag.shortA159	4943	773
	Frag.longA444	4944	774
	Frag.shortA263	4946	775
	Frag.shortA139	4950	776
	Frag.longA491	4951	778
	Frag.shortA256	4951	778
	Frag.longA420	4955	780
	Frag.longA486	4955	780
	Frag.shortA69	4959	781
	Frag.shortA254	4964	782
	Frag.shortA245	4965	784
	Frag.shortA18	4965	784
	Frag.shortA510	4968	785
	Frag.shortA388	4972	786
	Frag.shortA356	4981	787
	Frag.longA151	4986	788
	Frag.shortA38	4995	789
	Frag.longA375	4998	791
	Frag.longA429	4998	791
	Frag.longA331	5000	792
	Frag.shortA412	5012	793
	Frag.shortA536	5016	794
	Frag.shortA428	5017	795
	Frag.longA344	5018	796
	Frag.longA505	5023	797
	Frag.shortA406	5024	798
	Frag.shortA224	5027	800
	Frag.longA188	5027	800
	Frag.longA468	5033	802
	Frag.longA382	5033	802
	Frag.shortA405	5044	803
	Frag.longA147	5045	804
	Frag.shortA126	5049	805
	Frag.longA272	5053	806
	Frag.shortA350	5054	807
	Frag.shortA135	5056	808
	Frag.longA211	5061	809
	Frag.longA314	5064	810
	Frag.longA513	5065	811
	Frag.longA529	5067	813
	Frag.longA142	5067	813
	Frag.shortA343	5068	815
	Frag.longA166	5068	815
	Frag.shortA383	5070	816
	Frag.longA400	5071	817
	Frag.shortA125	5077	818
	Frag.longA75	5086	819
	Frag.longA109	5088	820
	Frag.longA156	5105	821
	Frag.longA80	5107	822
	Frag.longA432	5112	823
	Frag.longA299	5115	824
	Frag.shortA157	5117	825
	Frag.longA56	5119	826
	Frag.shortA192	5122	827
	Frag.shortA347	5123	831
	Frag.longA301	5123	831
	Frag.longA186	5123	831
	Frag.shortA411	5123	831
	Frag.longA135	5129	832
	Frag.shortA172	5132	833
	Frag.longA110	5146	834
	Frag.shortA493	5152	837
	Frag.shortA529	5152	837
	Frag.shortA376	5152	837
	Frag.longA352	5157	839
	Frag.shortA200	5157	839
	Frag.longA413	5172	840
	Frag.shortA404	5174	841
	Frag.shortA483	5177	842
	Frag.longA14	5186	844
	Frag.shortA494	5186	844
	Frag.shortA91	5188	845
	Frag.longA523	5193	846
	Frag.longA343	5194	847
	Frag.longA230	5198	848
	Frag.shortA477	5199	849
	Frag.shortA44	5202	850
	Frag.shortA437	5205	852
	Frag.shortA509	5205	852
	Frag.longA414	5210	853
	Frag.shortA83	5218	854
	Frag.shortA29	5223	855
	Frag.longA184	5225	856
	Frag.shortA71	5230	857
	Frag.shortA251	5233	858
	Frag.longA266	5237	859
	Frag.shortA440	5238	860
	Frag.shortA298	5240	861
	Frag.shortA78	5242	863
	Frag.shortA3	5242	863
	Frag.longA181	5247	865
	Frag.longA54	5247	865
	Frag.shortA295	5251	867
	Frag.longA311	5251	867
	Frag.shortA269	5254	868
	Frag.longA496	5255	869
	Frag.shortA132	5259	870
	Frag.shortA499	5263	871
	Frag.longA450	5265	872
	Frag.longA51	5270	873
	Frag.shortA316	5274	874
	Frag.longA158	5297	875
	Frag.longA384	5300	876
	Frag.longA93	5303	877
	Frag.shortA187	5304	878
	Frag.shortA228	5311	879
	Frag.shortA230	5312	880
	Frag.longA132	5314	881
	Frag.shortA16	5320	883
	Frag.longA136	5320	883
	Frag.shortA498	5329	885
	Frag.shortA449	5329	885
	Frag.longA209	5338	886
	Frag.longA467	5340	887
	Frag.shortA204	5346	888
	Frag.shortA127	5353	889
	Frag.shortA371	5354	891
	Frag.longA280	5354	891
	Frag.longA34	5358	892
	Frag.longA336	5359	894
	Frag.longA472	5359	894
	Frag.longA218	5362	895
	Frag.shortA215	5367	896
	Frag.shortA476	5369	897
	Frag.shortA190	5370	898
	Frag.shortA14	5376	899
	Frag.shortA170	5378	900
	Frag.shortA55	5383	901
	Frag.longA332	5385	903
	Frag.longA363	5385	903
	Frag.shortA433	5395	904
	Frag.shortA315	5397	905
	Frag.longA456	5398	906
	Frag.longA239	5399	907
	Frag.longA416	5407	908
	Frag.shortA318	5408	909
	Frag.longA25	5413	910
	Frag.shortA220	5415	911
	Frag.shortA57	5417	912
	Frag.shortA42	5429	913
	Frag.shortA488	5436	914
	Frag.longA231	5441	915
	Frag.shortA209	5449	916
	Frag.shortA17	5453	917
	Frag.longA240	5458	918
	Frag.shortA337	5459	919
	Frag.shortA52	5464	920
	Frag.shortA27	5467	921
	Frag.shortA341	5471	922
	Frag.longA24	5475	924
	Frag.shortA353	5475	924
	Frag.longA157	5491	925
	Frag.shortA533	5504	926
	Frag.shortA313	5508	927
	Frag.shortA289	5509	928
	Frag.longA63	5512	929
	Frag.shortA303	5514	930
	Frag.shortA77	5515	931
	Frag.shortA537	5516	933
	Frag.shortA386	5516	933
	Frag.longA282	5517	934
	Frag.longA530	5520	936
	Frag.shortA167	5520	936
	Frag.shortA165	5523	937
	Frag.longA507	5536	939
	Frag.shortA143	5536	939
	Frag.longA440	5539	940
	Frag.shortA535	5542	942
	Frag.shortA40	5542	942
	Frag.shortA227	5548	943
	Frag.shortA460	5554	944
	Frag.longA148	5556	945
	Frag.shortA288	5557	946
	Frag.shortA420	5560	947
	Frag.longA174	5561	948
	Frag.shortA168	5562	949
	Frag.shortA155	5564	951
	Frag.shortA300	5564	951
	Frag.longA83	5566	952
	Frag.longA354	5581	954
	Frag.longA411	5581	954
	Frag.longA206	5584	956
	Frag.shortA454	5584	956
	Frag.longA522	5585	957
	Frag.shortA101	5591	958
	Frag.longA471	5594	959
	Frag.longA484	5602	960
	Frag.longA171	5609	961
	Frag.shortA194	5618	962
	Frag.longA534	5625	963
	Frag.longA460	5636	964
	Frag.longA402	5637	966
	Frag.longA454	5637	966
	Frag.shortA273	5646	967
	Frag.shortA237	5650	968
	Frag.shortA68	5653	969
	Frag.shortA453	5656	970
	Frag.shortA527	5661	971
	Frag.shortA10	5667	972
	Frag.shortA336	5671	973
	Frag.longA509	5672	974
	Frag.longA334	5673	975
	Frag.shortA234	5680	976
	Frag.longA403	5681	977
	Frag.shortA216	5693	978
	Frag.shortA123	5694	979
	Frag.longA248	5702	981
	Frag.shortA246	5702	981
	Frag.shortA212	5704	982
	Frag.longA372	5714	983
	Frag.shortA330	5715	984
	Frag.longA23	5736	985
	Frag.shortA4	5739	986
	Frag.longA506	5741	987
	Frag.shortA240	5742	988
	Frag.shortA331	5751	989
	Frag.shortA276	5770	990
	Frag.longA37	5784	991
	Frag.shortA80	5787	992
	Frag.longA172	5788	993
	Frag.shortA249	5792	994
	Frag.longA497	5795	995
	Frag.shortA176	5800	996
	Frag.longA503	5817	997
	Frag.shortA248	5822	998
	Frag.longA351	5826	999
	Frag.shortA363	5827	1001
	Frag.shortA103	5827	1001
	Frag.shortA395	5832	1003
	Frag.shortA462	5832	1003
	Frag.shortA439	5835	1004
	Frag.shortA182	5837	1006
	Frag.longA508	5837	1006
	Frag.longA359	5843	1007
	Frag.shortA338	5845	1008
	Frag.longA150	5847	1009
	Frag.shortA164	5848	1010
	Frag.shortA471	5857	1011
	Frag.shortA410	5860	1012
	Frag.longA256	5863	1013
	Frag.longA204	5890	1014
	Frag.shortA268	5898	1015
	Frag.longA139	5928	1016
	Frag.shortA5	5939	1017
	Frag.shortA163	5954	1018
	Frag.longA121	5967	1019
	Frag.shortA277	5969	1020
	Frag.shortA502	5980	1021
	Frag.longA99	5982	1022
	Frag.shortA455	5987	1023
	Frag.longA510	5994	1025
	Frag.longA252	5994	1025
	Frag.longA271	5999	1026
	Frag.shortA321	6015	1027
	Frag.shortA495	6018	1028
	Frag.longA527	6023	1029
	Frag.shortA375	6035	1030
	Frag.shortA73	6037	1031
	Frag.shortA280	6038	1032
	Frag.shortA324	6042	1033
	Frag.shortA359	6044	1034
	Frag.shortA225	6050	1035
	Frag.longA170	6052	1036
	Frag.longA273	6066	1037
	Frag.longA355	6067	1038
	Frag.longA6	6068	1039
	Frag.longA269	6071	1041
	Frag.longA267	6071	1041
	Frag.longA180	6096	1042
	Frag.shortA9	6104	1043
	Frag.longA159	6107	1044
	Frag.longA264	6111	1045
	Frag.shortA402	6112	1046
	Frag.shortA260	6121	1047
	Frag.shortA50	6129	1048
	Frag.longA213	6144	1049
	Frag.longA60	6165	1050
	Frag.longA476	6166	1051
	Frag.shortA362	6174	1052
	Frag.shortA456	6202	1053
	Frag.longA300	6206	1054
	Frag.shortA205	6233	1055
	Frag.longA457	6235	1056
	Frag.shortA480	6272	1057
	Frag.shortA447	6274	1059
	Frag.longA192	6274	1059
	Frag.shortA271	6275	1060
	Frag.shortA24	6282	1061
	Frag.shortA448	6309	1062
	Frag.shortA530	6335	1063
	Frag.shortA520	6339	1064
	Frag.shortA218	6344	1065
	Frag.shortA382	6403	1066
	Frag.shortA51	6435	1067
	Frag.longA340	6456	1068
	Frag.longA33	6509	1069
	Frag.shortA45	6510	1070
	Frag.longA499	6561	1071
	Frag.longA43	6564	1072
	Frag.shortA422	6601	1073
	Frag.longA376	6691	1074
	Frag.longA330	6696	1076
	Frag.shortA93	6696	1076
	Frag.longA520	6721	1077
	Frag.shortA180	6730	1078
	Frag.shortA514	6768	1079
	Frag.shortA507	6817	1080
	Frag.shortA63	6835	1081
	Frag.longA514	6956	1082
