## Supplementary material for "Cell-free DNA Fragmentomics Assay to Discriminate the Malignancy of Breast Nodules and Evaluate Treatment Response": Table S5

### Sheet: Table S6
	Table S6. FSD features ranked by their importance.
	Feature_name	Rank sum of relative importance in base learners	Rank in cfFrag model
	FragArm.chr4.4q.frag.170.174	40	1
	FragArm.chr18.18p.frag.205.209	132	2
	FragArm.chr10.10p.frag.170.174	133	3
	FragArm.chr20.20p.frag.175.179	140	4
	FragArm.chr19.19q.frag.170.174	151	5
	FragArm.chr19.19p.frag.205.209	153	6
	FragArm.chr5.5p.frag.170.174	155	7
	FragArm.chr16.16q.frag.170.174	169	8
	FragArm.chr12.12q.frag.170.174	178	9
	FragArm.chr19.19q.frag.175.179	214	10
	FragArm.chr19.19q.frag.210.214	251	11
	FragArm.chr18.18p.frag.210.214	278	12
	FragArm.chr17.17p.frag.215.219	296	13
	FragArm.chr19.19p.frag.215.219	299	14
	FragArm.chr6.6q.frag.170.174	312	15
	FragArm.chr3.3q.frag.170.174	317	16
	FragArm.chr18.18p.frag.195.199	325	17
	FragArm.chr18.18p.frag.175.179	339	18
	FragArm.chr2.2p.frag.170.174	345	19
	FragArm.chr16.16q.frag.215.219	392	20
	FragArm.chr9.9p.frag.215.219	407	21
	FragArm.chr20.20q.frag.215.219	411	22
	FragArm.chr19.19q.frag.205.209	426	23
	FragArm.chr17.17q.frag.170.174	449	24
	FragArm.chr21.21q.frag.215.219	471	25
	FragArm.chr8.8p.frag.210.214	569	26
	FragArm.chr12.12p.frag.215.219	580	27
	FragArm.chr10.10q.frag.170.174	587	28
	FragArm.chr1.1q.frag.170.174	588	29
	FragArm.chr18.18p.frag.200.204	642	30
	FragArm.chr7.7q.frag.170.174	652	31
	FragArm.chr20.20q.frag.170.174	712	32
	FragArm.chr9.9q.frag.170.174	814	33
	FragArm.chr15.15q.frag.175.179	862	34
	FragArm.chr4.4q.frag.110.114	938	35
	FragArm.chr5.5q.frag.170.174	988	36
	FragArm.chr20.20p.frag.205.209	1019	37
	FragArm.chr4.4p.frag.170.174	1031	38
	FragArm.chr19.19p.frag.210.214	1062	39
	FragArm.chr5.5q.frag.110.114	1073	40
	FragArm.chr19.19q.frag.160.164	1085	41
	FragArm.chr9.9p.frag.170.174	1095	42
	FragArm.chr17.17p.frag.200.204	1108	43
	FragArm.chr19.19p.frag.175.179	1142	44
	FragArm.chr19.19p.frag.200.204	1146	45
	FragArm.chr15.15q.frag.170.174	1156	47
	FragArm.chr10.10p.frag.210.214	1156	47
	FragArm.chr12.12q.frag.175.179	1163	48
	FragArm.chr11.11p.frag.170.174	1176	49
	FragArm.chr12.12p.frag.175.179	1180	50
	FragArm.chr2.2q.frag.170.174	1182	51
	FragArm.chr11.11p.frag.175.179	1192	52
	FragArm.chr16.16q.frag.175.179	1204	53
	FragArm.chr17.17p.frag.175.179	1207	54
	FragArm.chr20.20p.frag.165.169	1211	55
	FragArm.chr1.1p.frag.170.174	1221	56
	FragArm.chr18.18p.frag.180.184	1238	58
	FragArm.chr7.7q.frag.175.179	1238	58
	FragArm.chr18.18q.frag.170.174	1239	59
	FragArm.chr8.8q.frag.170.174	1242	60
	FragArm.chr17.17p.frag.210.214	1247	61
	FragArm.chr19.19q.frag.215.219	1263	62
	FragArm.chr3.3q.frag.135.139	1289	63
	FragArm.chr21.21q.frag.205.209	1318	64
	FragArm.chr17.17p.frag.195.199	1334	65
	FragArm.chr19.19q.frag.165.169	1335	66
	FragArm.chr5.5p.frag.175.179	1354	67
	FragArm.chr5.5p.frag.215.219	1368	68
	FragArm.chr22.22q.frag.175.179	1412	69
	FragArm.chr19.19p.frag.170.174	1425	70
	FragArm.chr6.6p.frag.170.174	1446	71
	FragArm.chr14.14q.frag.170.174	1461	72
	FragArm.chr22.22q.frag.215.219	1473	73
	FragArm.chr18.18p.frag.190.194	1507	74
	FragArm.chr1.1p.frag.165.169	1514	75
	FragArm.chr18.18p.frag.215.219	1534	76
	FragArm.chr2.2q.frag.100.104	1543	77
	FragArm.chr17.17q.frag.175.179	1554	78
	FragArm.chr17.17p.frag.170.174	1562	79
	FragArm.chr1.1p.frag.110.114	1574	80
	FragArm.chr19.19p.frag.180.184	1575	81
	FragArm.chr5.5p.frag.150.154	1584	82
	FragArm.chr20.20q.frag.210.214	1593	83
	FragArm.chr20.20p.frag.170.174	1614	84
	FragArm.chr7.7q.frag.135.139	1618	85
	FragArm.chr20.20q.frag.175.179	1669	86
	FragArm.chr9.9p.frag.175.179	1670	87
	FragArm.chr19.19q.frag.195.199	1675	88
	FragArm.chr21.21q.frag.175.179	1701	89
	FragArm.chr17.17p.frag.205.209	1725	90
	FragArm.chr1.1p.frag.145.149	1726	91
	FragArm.chr14.14q.frag.125.129	1733	92
	FragArm.chr3.3p.frag.170.174	1734	93
	FragArm.chr7.7q.frag.145.149	1735	94
	FragArm.chr9.9q.frag.215.219	1738	95
	FragArm.chr14.14q.frag.140.144	1759	96
	FragArm.chr5.5p.frag.205.209	1766	97
	FragArm.chr10.10p.frag.215.219	1772	98
	FragArm.chr1.1q.frag.145.149	1797	99
	FragArm.chr8.8q.frag.140.144	1815	100
	FragArm.chr22.22q.frag.155.159	1823	101
	FragArm.chr17.17p.frag.180.184	1831	102
	FragArm.chr12.12p.frag.205.209	1836	103
	FragArm.chr10.10p.frag.145.149	1858	104
	FragArm.chr5.5p.frag.165.169	1861	105
	FragArm.chr7.7p.frag.170.174	1863	106
	FragArm.chr5.5q.frag.115.119	1870	107
	FragArm.chr19.19p.frag.165.169	1887	108
	FragArm.chr20.20p.frag.200.204	1891	109
	FragArm.chr6.6p.frag.175.179	1894	110
	FragArm.chr19.19q.frag.155.159	1910	111
	FragArm.chr8.8p.frag.215.219	1912	112
	FragArm.chr2.2q.frag.115.119	1920	113
	FragArm.chr19.19p.frag.195.199	1939	114
	FragArm.chr4.4p.frag.215.219	1959	115
	FragArm.chr20.20p.frag.215.219	1972	116
	FragArm.chr8.8p.frag.170.174	1989	117
	FragArm.chr3.3q.frag.110.114	1994	118
	FragArm.chr20.20p.frag.185.189	2014	119
	FragArm.chr18.18p.frag.150.154	2019	120
	FragArm.chr10.10q.frag.175.179	2023	121
	FragArm.chr18.18p.frag.170.174	2024	122
	FragArm.chr6.6p.frag.140.144	2033	123
	FragArm.chr19.19q.frag.180.184	2041	124
	FragArm.chr12.12p.frag.170.174	2054	125
	FragArm.chr5.5p.frag.210.214	2079	126
	FragArm.chr8.8p.frag.175.179	2085	127
	FragArm.chr4.4p.frag.175.179	2100	128
	FragArm.chr11.11p.frag.215.219	2109	129
	FragArm.chr1.1p.frag.175.179	2117	130
	FragArm.chr1.1p.frag.115.119	2161	131
	FragArm.chr8.8q.frag.130.134	2177	132
	FragArm.chr11.11q.frag.170.174	2194	133
	FragArm.chr20.20q.frag.145.149	2220	134
	FragArm.chr20.20q.frag.160.164	2221	135
	FragArm.chr3.3q.frag.145.149	2234	136
	FragArm.chr19.19q.frag.185.189	2245	137
	FragArm.chr20.20p.frag.195.199	2255	138
	FragArm.chr2.2q.frag.105.109	2263	140
	FragArm.chr20.20p.frag.160.164	2263	140
	FragArm.chr22.22q.frag.170.174	2265	141
	FragArm.chr3.3q.frag.215.219	2274	142
	FragArm.chr20.20p.frag.210.214	2299	143
	FragArm.chr1.1q.frag.135.139	2301	144
	FragArm.chr16.16q.frag.165.169	2305	145
	FragArm.chr21.21q.frag.210.214	2369	146
	FragArm.chr10.10p.frag.200.204	2370	147
	FragArm.chr1.1p.frag.160.164	2378	148
	FragArm.chr16.16q.frag.205.209	2396	149
	FragArm.chr6.6q.frag.140.144	2401	150
	FragArm.chr8.8q.frag.110.114	2408	152
	FragArm.chr2.2q.frag.120.124	2408	152
	FragArm.chr18.18p.frag.160.164	2431	153
	FragArm.chr4.4q.frag.105.109	2444	154
	FragArm.chr3.3q.frag.175.179	2446	155
	FragArm.chr2.2p.frag.150.154	2447	156
	FragArm.chr6.6q.frag.110.114	2464	157
	FragArm.chr22.22q.frag.210.214	2489	158
	FragArm.chr17.17p.frag.185.189	2496	159
	FragArm.chr19.19p.frag.145.149	2506	160
	FragArm.chr5.5q.frag.125.129	2512	161
	FragArm.chr19.19p.frag.150.154	2514	162
	FragArm.chr12.12p.frag.185.189	2525	163
	FragArm.chr10.10q.frag.160.164	2547	164
	FragArm.chr12.12p.frag.210.214	2564	165
	FragArm.chr13.13q.frag.175.179	2579	166
	FragArm.chr17.17q.frag.215.219	2587	167
	FragArm.chr2.2q.frag.125.129	2588	168
	FragArm.chr9.9p.frag.155.159	2596	169
	FragArm.chr11.11p.frag.180.184	2613	170
	FragArm.chr19.19p.frag.160.164	2619	171
	FragArm.chr10.10q.frag.145.149	2627	172
	FragArm.chr17.17p.frag.155.159	2635	174
	FragArm.chr12.12q.frag.150.154	2635	174
	FragArm.chr22.22q.frag.200.204	2642	175
	FragArm.chr8.8q.frag.175.179	2649	176
	FragArm.chr3.3q.frag.205.209	2656	177
	FragArm.chr13.13q.frag.110.114	2662	178
	FragArm.chr9.9q.frag.175.179	2664	179
	FragArm.chr9.9q.frag.165.169	2674	180
	FragArm.chr6.6q.frag.215.219	2678	181
	FragArm.chr22.22q.frag.195.199	2683	182
	FragArm.chr4.4q.frag.100.104	2692	183
	FragArm.chr6.6p.frag.150.154	2695	184
	FragArm.chr6.6p.frag.215.219	2723	185
	FragArm.chr6.6q.frag.135.139	2733	186
	FragArm.chr2.2p.frag.215.219	2739	187
	FragArm.chr7.7q.frag.140.144	2768	188
	FragArm.chr10.10p.frag.175.179	2778	189
	FragArm.chr1.1q.frag.130.134	2781	190
	FragArm.chr1.1p.frag.140.144	2785	191
	FragArm.chr4.4q.frag.115.119	2789	192
	FragArm.chr16.16q.frag.125.129	2790	193
	FragArm.chr6.6q.frag.125.129	2792	194
	FragArm.chr5.5q.frag.145.149	2799	195
	FragArm.chr4.4q.frag.175.179	2809	196
	FragArm.chr9.9q.frag.150.154	2814	197
	FragArm.chr5.5q.frag.120.124	2815	198
	FragArm.chr22.22q.frag.180.184	2817	200
	FragArm.chr14.14q.frag.120.124	2817	200
	FragArm.chr19.19q.frag.150.154	2861	201
	FragArm.chr14.14q.frag.145.149	2870	203
	FragArm.chr4.4q.frag.155.159	2870	203
	FragArm.chr7.7q.frag.120.124	2927	204
	FragArm.chr17.17q.frag.160.164	2928	205
	FragArm.chr3.3q.frag.140.144	2930	207
	FragArm.chr3.3p.frag.215.219	2930	207
	FragArm.chr6.6p.frag.145.149	2942	209
	FragArm.chr3.3q.frag.115.119	2942	209
	FragArm.chr18.18p.frag.185.189	2948	210
	FragArm.chr4.4q.frag.145.149	2951	211
	FragArm.chr17.17q.frag.200.204	2956	212
	FragArm.chr12.12q.frag.145.149	2958	213
	FragArm.chr22.22q.frag.205.209	2965	214
	FragArm.chr1.1p.frag.105.109	2966	215
	FragArm.chr21.21q.frag.170.174	2973	216
	FragArm.chr19.19p.frag.115.119	2980	217
	FragArm.chr3.3p.frag.175.179	2989	218
	FragArm.chr16.16p.frag.160.164	2992	219
	FragArm.chr13.13q.frag.120.124	2993	220
	FragArm.chr18.18q.frag.160.164	3000	221
	FragArm.chr3.3q.frag.125.129	3003	222
	FragArm.chr1.1q.frag.110.114	3007	223
	FragArm.chr13.13q.frag.170.174	3011	224
	FragArm.chr5.5q.frag.160.164	3021	225
	FragArm.chr8.8q.frag.125.129	3024	227
	FragArm.chr9.9p.frag.205.209	3024	227
	FragArm.chr8.8q.frag.145.149	3027	228
	FragArm.chr9.9p.frag.165.169	3032	229
	FragArm.chr20.20p.frag.155.159	3036	230
	FragArm.chr3.3q.frag.100.104	3050	231
	FragArm.chr3.3p.frag.120.124	3063	232
	FragArm.chr19.19p.frag.190.194	3066	233
	FragArm.chr8.8q.frag.105.109	3071	234
	FragArm.chr22.22q.frag.130.134	3075	235
	FragArm.chr7.7q.frag.215.219	3078	236
	FragArm.chr6.6p.frag.205.209	3095	237
	FragArm.chr1.1q.frag.175.179	3107	238
	FragArm.chr2.2p.frag.140.144	3126	239
	FragArm.chr20.20q.frag.180.184	3131	240
	FragArm.chr12.12q.frag.125.129	3137	241
	FragArm.chr3.3p.frag.145.149	3141	242
	FragArm.chr10.10p.frag.155.159	3142	243
	FragArm.chr19.19q.frag.190.194	3149	244
	FragArm.chr2.2p.frag.135.139	3162	245
	FragArm.chr12.12q.frag.120.124	3165	246
	FragArm.chr1.1p.frag.195.199	3173	247
	FragArm.chr16.16p.frag.170.174	3178	248
	FragArm.chr7.7p.frag.175.179	3179	249
	FragArm.chr2.2p.frag.145.149	3186	250
	FragArm.chr11.11p.frag.140.144	3196	251
	FragArm.chr5.5q.frag.175.179	3211	252
	FragArm.chr17.17q.frag.125.129	3226	253
	FragArm.chr1.1p.frag.190.194	3227	255
	FragArm.chr12.12p.frag.165.169	3227	255
	FragArm.chr2.2q.frag.130.134	3238	256
	FragArm.chr10.10p.frag.185.189	3240	258
	FragArm.chr1.1q.frag.125.129	3240	258
	FragArm.chr11.11q.frag.160.164	3242	259
	FragArm.chr6.6q.frag.120.124	3247	261
	FragArm.chr11.11p.frag.210.214	3247	261
	FragArm.chr17.17p.frag.130.134	3248	262
	FragArm.chr2.2q.frag.110.114	3253	263
	FragArm.chr19.19p.frag.140.144	3265	264
	FragArm.chr20.20q.frag.135.139	3269	266
	FragArm.chr7.7q.frag.110.114	3269	266
	FragArm.chr7.7q.frag.210.214	3278	267
	FragArm.chr3.3p.frag.110.114	3281	268
	FragArm.chr5.5q.frag.100.104	3292	270
	FragArm.chr13.13q.frag.150.154	3292	270
	FragArm.chr18.18q.frag.125.129	3294	271
	FragArm.chr10.10q.frag.120.124	3297	272
	FragArm.chr7.7p.frag.205.209	3311	273
	FragArm.chr9.9p.frag.160.164	3313	274
	FragArm.chr18.18q.frag.150.154	3322	275
	FragArm.chr20.20q.frag.205.209	3324	276
	FragArm.chr15.15q.frag.215.219	3329	277
	FragArm.chr12.12q.frag.110.114	3330	278
	FragArm.chr8.8q.frag.210.214	3344	279
	FragArm.chr8.8q.frag.215.219	3348	280
	FragArm.chr12.12q.frag.160.164	3356	281
	FragArm.chr18.18q.frag.135.139	3367	282
	FragArm.chr5.5p.frag.125.129	3368	283
	FragArm.chr10.10q.frag.105.109	3381	284
	FragArm.chr8.8q.frag.135.139	3385	285
	FragArm.chr19.19q.frag.140.144	3395	286
	FragArm.chr2.2q.frag.175.179	3401	287
	FragArm.chr10.10p.frag.195.199	3414	288
	FragArm.chr18.18q.frag.195.199	3415	289
	FragArm.chr22.22q.frag.165.169	3416	290
	FragArm.chr2.2q.frag.215.219	3418	291
	FragArm.chr14.14q.frag.215.219	3425	292
	FragArm.chr11.11q.frag.175.179	3434	293
	FragArm.chr1.1p.frag.100.104	3435	294
	FragArm.chr21.21q.frag.180.184	3436	295
	FragArm.chr2.2q.frag.145.149	3437	296
	FragArm.chr8.8q.frag.120.124	3440	297
	FragArm.chr13.13q.frag.215.219	3442	298
	FragArm.chr6.6q.frag.130.134	3450	299
	FragArm.chr6.6q.frag.115.119	3454	300
	FragArm.chr18.18p.frag.155.159	3475	302
	FragArm.chr1.1p.frag.125.129	3475	302
	FragArm.chr4.4q.frag.120.124	3480	303
	FragArm.chr13.13q.frag.145.149	3487	304
	FragArm.chr18.18q.frag.210.214	3489	305
	FragArm.chr13.13q.frag.125.129	3499	306
	FragArm.chr4.4p.frag.160.164	3504	307
	FragArm.chr6.6q.frag.175.179	3507	308
	FragArm.chr18.18p.frag.130.134	3508	309
	FragArm.chr8.8p.frag.135.139	3509	310
	FragArm.chr20.20q.frag.165.169	3513	312
	FragArm.chr11.11p.frag.205.209	3513	312
	FragArm.chr15.15q.frag.145.149	3519	313
	FragArm.chr9.9p.frag.195.199	3529	314
	FragArm.chr7.7p.frag.215.219	3531	315
	FragArm.chr10.10p.frag.180.184	3543	316
	FragArm.chr4.4p.frag.200.204	3544	317
	FragArm.chr9.9p.frag.210.214	3555	318
	FragArm.chr20.20p.frag.140.144	3569	319
	FragArm.chr15.15q.frag.135.139	3586	320
	FragArm.chr17.17q.frag.165.169	3597	321
	FragArm.chr1.1q.frag.215.219	3605	322
	FragArm.chr12.12p.frag.130.134	3611	323
	FragArm.chr3.3p.frag.125.129	3614	324
	FragArm.chr16.16q.frag.135.139	3616	325
	FragArm.chr9.9p.frag.125.129	3618	326
	FragArm.chr17.17q.frag.135.139	3624	327
	FragArm.chr22.22q.frag.110.114	3627	328
	FragArm.chr5.5q.frag.135.139	3634	329
	FragArm.chr1.1q.frag.120.124	3646	330
	FragArm.chr10.10q.frag.140.144	3657	331
	FragArm.chr11.11p.frag.160.164	3659	332
	FragArm.chr2.2p.frag.175.179	3662	334
	FragArm.chr7.7q.frag.130.134	3662	334
	FragArm.chr18.18q.frag.175.179	3671	335
	FragArm.chr4.4q.frag.215.219	3672	336
	FragArm.chr4.4q.frag.140.144	3673	337
	FragArm.chr5.5p.frag.180.184	3687	338
	FragArm.chr16.16p.frag.175.179	3690	339
	FragArm.chr8.8p.frag.125.129	3700	340
	FragArm.chr5.5q.frag.105.109	3712	341
	FragArm.chr9.9q.frag.140.144	3713	342
	FragArm.chr6.6q.frag.210.214	3717	343
	FragArm.chr20.20p.frag.180.184	3722	344
	FragArm.chr1.1p.frag.185.189	3730	346
	FragArm.chr15.15q.frag.155.159	3730	346
	FragArm.chr1.1q.frag.150.154	3738	347
	FragArm.chr19.19p.frag.100.104	3750	348
	FragArm.chr1.1q.frag.210.214	3752	349
	FragArm.chr12.12p.frag.195.199	3753	351
	FragArm.chr12.12q.frag.215.219	3753	351
	FragArm.chr11.11q.frag.140.144	3764	352
	FragArm.chr12.12q.frag.140.144	3767	353
	FragArm.chr3.3q.frag.105.109	3774	354
	FragArm.chr19.19q.frag.200.204	3784	355
	FragArm.chr7.7p.frag.120.124	3786	356
	FragArm.chr11.11q.frag.215.219	3788	357
	FragArm.chr21.21q.frag.145.149	3810	358
	FragArm.chr20.20p.frag.130.134	3812	359
	FragArm.chr4.4q.frag.125.129	3825	360
	FragArm.chr11.11q.frag.100.104	3827	361
	FragArm.chr10.10q.frag.110.114	3829	362
	FragArm.chr11.11p.frag.145.149	3844	363
	FragArm.chr1.1p.frag.135.139	3853	364
	FragArm.chr20.20p.frag.135.139	3854	366
	FragArm.chr19.19p.frag.105.109	3854	366
	FragArm.chr8.8p.frag.145.149	3863	367
	FragArm.chr20.20q.frag.125.129	3869	368
	FragArm.chr19.19q.frag.130.134	3896	369
	FragArm.chr14.14q.frag.130.134	3904	370
	FragArm.chr19.19p.frag.155.159	3916	371
	FragArm.chr5.5p.frag.120.124	3917	372
	FragArm.chr6.6p.frag.165.169	3920	373
	FragArm.chr11.11q.frag.145.149	3924	374
	FragArm.chr9.9q.frag.145.149	3926	375
	FragArm.chr22.22q.frag.135.139	3930	376
	FragArm.chr14.14q.frag.110.114	3931	377
	FragArm.chr5.5p.frag.100.104	3935	378
	FragArm.chr3.3p.frag.160.164	3941	379
	FragArm.chr14.14q.frag.205.209	3952	380
	FragArm.chr4.4q.frag.205.209	3953	381
	FragArm.chr19.19p.frag.120.124	3956	382
	FragArm.chr2.2p.frag.120.124	3958	383
	FragArm.chr5.5q.frag.130.134	3962	384
	FragArm.chr14.14q.frag.165.169	3968	385
	FragArm.chr2.2p.frag.110.114	3981	386
	FragArm.chr1.1q.frag.155.159	3982	387
	FragArm.chr15.15q.frag.205.209	3986	388
	FragArm.chr10.10q.frag.215.219	3990	389
	FragArm.chr8.8q.frag.165.169	3991	390
	FragArm.chr1.1q.frag.205.209	3993	391
	FragArm.chr20.20q.frag.130.134	4011	392
	FragArm.chr22.22q.frag.185.189	4012	393
	FragArm.chr20.20p.frag.190.194	4025	394
	FragArm.chr20.20q.frag.185.189	4028	395
	FragArm.chr15.15q.frag.185.189	4043	396
	FragArm.chr7.7q.frag.100.104	4045	397
	FragArm.chr12.12q.frag.100.104	4054	399
	FragArm.chr19.19p.frag.125.129	4054	399
	FragArm.chr10.10p.frag.165.169	4057	400
	FragArm.chr14.14q.frag.175.179	4060	402
	FragArm.chr7.7p.frag.210.214	4060	402
	FragArm.chr13.13q.frag.140.144	4072	403
	FragArm.chr1.1q.frag.140.144	4080	404
	FragArm.chr19.19p.frag.130.134	4087	405
	FragArm.chr11.11q.frag.115.119	4089	406
	FragArm.chr3.3q.frag.130.134	4101	407
	FragArm.chr20.20q.frag.105.109	4102	408
	FragArm.chr12.12q.frag.130.134	4104	409
	FragArm.chr6.6p.frag.180.184	4105	410
	FragArm.chr4.4p.frag.185.189	4111	411
	FragArm.chr4.4p.frag.210.214	4114	412
	FragArm.chr18.18p.frag.145.149	4116	413
	FragArm.chr1.1p.frag.130.134	4117	414
	FragArm.chr17.17q.frag.140.144	4118	415
	FragArm.chr4.4q.frag.210.214	4120	417
	FragArm.chr8.8p.frag.140.144	4120	417
	FragArm.chr13.13q.frag.205.209	4121	418
	FragArm.chr10.10p.frag.135.139	4123	419
	FragArm.chr12.12q.frag.135.139	4128	420
	FragArm.chr6.6q.frag.100.104	4133	421
	FragArm.chr9.9q.frag.180.184	4148	422
	FragArm.chr12.12q.frag.105.109	4178	423
	FragArm.chr16.16q.frag.210.214	4184	424
	FragArm.chr16.16p.frag.120.124	4185	425
	FragArm.chr6.6p.frag.200.204	4189	426
	FragArm.chr10.10p.frag.190.194	4194	427
	FragArm.chr8.8p.frag.120.124	4202	428
	FragArm.chr15.15q.frag.120.124	4203	429
	FragArm.chr3.3p.frag.135.139	4209	430
	FragArm.chr1.1q.frag.115.119	4211	431
	FragArm.chr13.13q.frag.115.119	4212	432
	FragArm.chr12.12p.frag.180.184	4220	433
	FragArm.chr19.19p.frag.185.189	4227	434
	FragArm.chr13.13q.frag.160.164	4229	435
	FragArm.chr10.10q.frag.115.119	4230	436
	FragArm.chr13.13q.frag.130.134	4236	437
	FragArm.chr21.21q.frag.200.204	4244	438
	FragArm.chr17.17q.frag.130.134	4247	439
	FragArm.chr12.12q.frag.195.199	4252	440
	FragArm.chr10.10p.frag.205.209	4257	441
	FragArm.chr17.17q.frag.145.149	4260	443
	FragArm.chr9.9q.frag.160.164	4260	443
	FragArm.chr6.6q.frag.105.109	4262	446
	FragArm.chr3.3p.frag.140.144	4262	446
	FragArm.chr5.5q.frag.215.219	4262	446
	FragArm.chr8.8q.frag.150.154	4264	447
	FragArm.chr4.4q.frag.130.134	4266	448
	FragArm.chr6.6q.frag.145.149	4282	449
	FragArm.chr19.19p.frag.110.114	4289	450
	FragArm.chr7.7p.frag.155.159	4290	452
	FragArm.chr14.14q.frag.100.104	4290	452
	FragArm.chr3.3p.frag.105.109	4291	453
	FragArm.chr5.5p.frag.140.144	4297	454
	FragArm.chr17.17p.frag.190.194	4298	455
	FragArm.chr8.8q.frag.115.119	4309	456
	FragArm.chr11.11p.frag.150.154	4311	457
	FragArm.chr21.21q.frag.165.169	4321	458
	FragArm.chr18.18q.frag.110.114	4322	459
	FragArm.chr4.4p.frag.195.199	4325	460
	FragArm.chr9.9q.frag.120.124	4327	461
	FragArm.chr21.21q.frag.135.139	4328	462
	FragArm.chr9.9q.frag.210.214	4331	463
	FragArm.chr10.10q.frag.135.139	4333	464
	FragArm.chr6.6p.frag.125.129	4337	465
	FragArm.chr16.16q.frag.185.189	4346	467
	FragArm.chr11.11p.frag.125.129	4346	467
	FragArm.chr7.7q.frag.125.129	4349	468
	FragArm.chr19.19q.frag.100.104	4355	469
	FragArm.chr17.17p.frag.165.169	4356	470
	FragArm.chr10.10q.frag.130.134	4359	471
	FragArm.chr19.19p.frag.135.139	4369	472
	FragArm.chr5.5p.frag.160.164	4370	473
	FragArm.chr15.15q.frag.110.114	4371	474
	FragArm.chr18.18p.frag.135.139	4378	475
	FragArm.chr14.14q.frag.160.164	4380	476
	FragArm.chr7.7q.frag.105.109	4381	477
	FragArm.chr3.3q.frag.120.124	4385	478
	FragArm.chr16.16p.frag.115.119	4394	479
	FragArm.chr12.12p.frag.125.129	4405	480
	FragArm.chr12.12p.frag.200.204	4412	481
	FragArm.chr18.18p.frag.165.169	4416	482
	FragArm.chr1.1p.frag.205.209	4421	483
	FragArm.chr1.1q.frag.105.109	4425	484
	FragArm.chr18.18q.frag.145.149	4431	485
	FragArm.chr9.9p.frag.110.114	4434	486
	FragArm.chr1.1p.frag.210.214	4437	487
	FragArm.chr8.8q.frag.160.164	4442	488
	FragArm.chr18.18q.frag.120.124	4443	489
	FragArm.chr8.8q.frag.100.104	4447	490
	FragArm.chr11.11p.frag.135.139	4450	491
	FragArm.chr6.6p.frag.135.139	4453	492
	FragArm.chr8.8p.frag.130.134	4456	494
	FragArm.chr17.17q.frag.105.109	4456	494
	FragArm.chr15.15q.frag.160.164	4460	495
	FragArm.chr15.15q.frag.150.154	4463	496
	FragArm.chr11.11q.frag.205.209	4466	497
	FragArm.chr11.11q.frag.130.134	4468	498
	FragArm.chr3.3p.frag.150.154	4482	499
	FragArm.chr12.12q.frag.205.209	4490	500
	FragArm.chr15.15q.frag.165.169	4494	501
	FragArm.chr1.1q.frag.100.104	4498	502
	FragArm.chr15.15q.frag.140.144	4502	504
	FragArm.chr17.17p.frag.160.164	4502	504
	FragArm.chr5.5p.frag.155.159	4503	505
	FragArm.chr2.2q.frag.165.169	4504	506
	FragArm.chr17.17p.frag.140.144	4505	507
	FragArm.chr21.21q.frag.155.159	4519	508
	FragArm.chr2.2q.frag.205.209	4520	509
	FragArm.chr17.17q.frag.100.104	4536	510
	FragArm.chr12.12p.frag.120.124	4539	511
	FragArm.chr18.18q.frag.200.204	4541	512
	FragArm.chr2.2q.frag.150.154	4542	513
	FragArm.chr22.22q.frag.160.164	4544	514
	FragArm.chr21.21q.frag.160.164	4547	515
	FragArm.chr11.11q.frag.125.129	4552	516
	FragArm.chr17.17p.frag.135.139	4555	517
	FragArm.chr3.3q.frag.160.164	4560	518
	FragArm.chr7.7p.frag.135.139	4562	519
	FragArm.chr20.20q.frag.120.124	4575	520
	FragArm.chr20.20q.frag.150.154	4577	521
	FragArm.chr16.16q.frag.180.184	4582	522
	FragArm.chr14.14q.frag.135.139	4596	523
	FragArm.chr18.18q.frag.215.219	4599	524
	FragArm.chr2.2p.frag.100.104	4602	525
	FragArm.chr11.11q.frag.135.139	4610	527
	FragArm.chr11.11p.frag.120.124	4610	527
	FragArm.chr8.8p.frag.195.199	4614	528
	FragArm.chr5.5p.frag.135.139	4615	529
	FragArm.chr2.2p.frag.125.129	4619	530
	FragArm.chr11.11p.frag.195.199	4621	531
	FragArm.chr15.15q.frag.195.199	4629	533
	FragArm.chr21.21q.frag.185.189	4629	533
	FragArm.chr21.21q.frag.115.119	4632	534
	FragArm.chr18.18p.frag.105.109	4639	535
	FragArm.chr11.11p.frag.100.104	4643	536
	FragArm.chr15.15q.frag.125.129	4646	537
	FragArm.chr17.17q.frag.210.214	4655	538
	FragArm.chr3.3p.frag.115.119	4656	540
	FragArm.chr19.19q.frag.110.114	4656	540
	FragArm.chr6.6p.frag.115.119	4661	541
	FragArm.chr10.10p.frag.115.119	4666	542
	FragArm.chr1.1p.frag.120.124	4670	543
	FragArm.chr4.4q.frag.135.139	4671	544
	FragArm.chr15.15q.frag.200.204	4682	545
	FragArm.chr16.16q.frag.150.154	4695	546
	FragArm.chr1.1p.frag.150.154	4700	547
	FragArm.chr5.5q.frag.210.214	4701	548
	FragArm.chr9.9q.frag.125.129	4706	549
	FragArm.chr13.13q.frag.135.139	4708	550
	FragArm.chr16.16q.frag.105.109	4709	551
	FragArm.chr2.2q.frag.135.139	4717	552
	FragArm.chr19.19q.frag.135.139	4722	553
	FragArm.chr1.1p.frag.200.204	4725	555
	FragArm.chr7.7q.frag.150.154	4725	555
	FragArm.chr6.6q.frag.150.154	4746	556
	FragArm.chr8.8p.frag.165.169	4748	557
	FragArm.chr4.4q.frag.165.169	4763	558
	FragArm.chr9.9q.frag.135.139	4764	559
	FragArm.chr12.12p.frag.145.149	4765	560
	FragArm.chr13.13q.frag.100.104	4770	562
	FragArm.chr11.11p.frag.130.134	4770	562
	FragArm.chr13.13q.frag.180.184	4771	563
	FragArm.chr5.5q.frag.205.209	4776	564
	FragArm.chr11.11p.frag.105.109	4794	565
	FragArm.chr12.12p.frag.160.164	4795	566
	FragArm.chr15.15q.frag.210.214	4796	567
	FragArm.chr11.11q.frag.120.124	4799	568
	FragArm.chr4.4q.frag.180.184	4805	569
	FragArm.chr2.2q.frag.140.144	4810	570
	FragArm.chr2.2q.frag.195.199	4812	571
	FragArm.chr12.12p.frag.190.194	4813	572
	FragArm.chr1.1q.frag.165.169	4819	573
	FragArm.chr18.18q.frag.165.169	4831	574
	FragArm.chr16.16p.frag.130.134	4834	577
	FragArm.chr3.3p.frag.205.209	4834	577
	FragArm.chr2.2p.frag.205.209	4834	577
	FragArm.chr21.21q.frag.195.199	4837	578
	FragArm.chr14.14q.frag.105.109	4840	579
	FragArm.chr17.17p.frag.125.129	4849	580
	FragArm.chr10.10q.frag.205.209	4850	581
	FragArm.chr1.1p.frag.215.219	4851	582
	FragArm.chr8.8p.frag.200.204	4856	583
	FragArm.chr4.4p.frag.125.129	4857	584
	FragArm.chr16.16q.frag.160.164	4860	585
	FragArm.chr10.10p.frag.130.134	4861	586
	FragArm.chr5.5q.frag.195.199	4866	587
	FragArm.chr7.7p.frag.125.129	4870	588
	FragArm.chr21.21q.frag.120.124	4881	589
	FragArm.chr17.17p.frag.150.154	4883	590
	FragArm.chr22.22q.frag.145.149	4903	591
	FragArm.chr8.8p.frag.205.209	4910	592
	FragArm.chr10.10q.frag.125.129	4913	593
	FragArm.chr2.2p.frag.115.119	4917	594
	FragArm.chr20.20q.frag.100.104	4919	595
	FragArm.chr11.11q.frag.105.109	4927	596
	FragArm.chr15.15q.frag.130.134	4931	597
	FragArm.chr9.9p.frag.200.204	4934	598
	FragArm.chr14.14q.frag.195.199	4937	599
	FragArm.chr9.9q.frag.100.104	4941	600
	FragArm.chr20.20p.frag.145.149	4948	601
	FragArm.chr3.3q.frag.150.154	4949	602
	FragArm.chr7.7q.frag.205.209	4952	603
	FragArm.chr5.5q.frag.150.154	4963	604
	FragArm.chr16.16p.frag.135.139	4964	605
	FragArm.chr11.11q.frag.185.189	4968	606
	FragArm.chr10.10p.frag.100.104	4975	607
	FragArm.chr3.3p.frag.165.169	4978	608
	FragArm.chr2.2q.frag.210.214	4980	609
	FragArm.chr5.5p.frag.145.149	4988	610
	FragArm.chr19.19q.frag.105.109	4991	611
	FragArm.chr14.14q.frag.155.159	5000	612
	FragArm.chr20.20p.frag.125.129	5004	613
	FragArm.chr6.6q.frag.205.209	5009	614
	FragArm.chr1.1q.frag.195.199	5011	615
	FragArm.chr7.7q.frag.115.119	5015	616
	FragArm.chr12.12q.frag.210.214	5016	617
	FragArm.chr22.22q.frag.105.109	5024	620
	FragArm.chr11.11q.frag.110.114	5024	620
	FragArm.chr4.4p.frag.165.169	5024	620
	FragArm.chr4.4p.frag.105.109	5033	621
	FragArm.chr10.10q.frag.210.214	5038	622
	FragArm.chr9.9p.frag.105.109	5040	623
	FragArm.chr21.21q.frag.105.109	5043	624
	FragArm.chr3.3q.frag.180.184	5046	626
	FragArm.chr4.4q.frag.195.199	5046	626
	FragArm.chr21.21q.frag.100.104	5049	627
	FragArm.chr10.10q.frag.165.169	5050	628
	FragArm.chr3.3q.frag.165.169	5057	630
	FragArm.chr15.15q.frag.100.104	5057	630
	FragArm.chr2.2p.frag.105.109	5059	631
	FragArm.chr20.20q.frag.200.204	5063	632
	FragArm.chr22.22q.frag.125.129	5071	633
	FragArm.chr12.12p.frag.110.114	5083	634
	FragArm.chr10.10q.frag.185.189	5084	635
	FragArm.chr16.16q.frag.120.124	5087	636
	FragArm.chr16.16q.frag.130.134	5097	637
	FragArm.chr8.8p.frag.185.189	5106	639
	FragArm.chr6.6p.frag.110.114	5106	639
	FragArm.chr3.3q.frag.185.189	5108	640
	FragArm.chr16.16p.frag.140.144	5119	641
	FragArm.chr10.10p.frag.125.129	5127	642
	FragArm.chr16.16q.frag.115.119	5134	643
	FragArm.chr19.19q.frag.125.129	5138	644
	FragArm.chr9.9q.frag.205.209	5139	645
	FragArm.chr17.17q.frag.120.124	5148	646
	FragArm.chr2.2p.frag.195.199	5149	647
	FragArm.chr3.3p.frag.155.159	5157	648
	FragArm.chr13.13q.frag.105.109	5158	650
	FragArm.chr22.22q.frag.100.104	5158	650
	FragArm.chr10.10q.frag.100.104	5163	651
	FragArm.chr17.17q.frag.185.189	5170	653
	FragArm.chr8.8p.frag.115.119	5170	653
	FragArm.chr18.18q.frag.140.144	5173	654
	FragArm.chr16.16p.frag.180.184	5189	655
	FragArm.chr1.1p.frag.155.159	5194	656
	FragArm.chr22.22q.frag.120.124	5197	657
	FragArm.chr9.9p.frag.130.134	5199	658
	FragArm.chr8.8q.frag.205.209	5202	660
	FragArm.chr4.4p.frag.120.124	5202	660
	FragArm.chr8.8p.frag.100.104	5205	661
	FragArm.chr9.9p.frag.145.149	5209	662
	FragArm.chr21.21q.frag.110.114	5216	663
	FragArm.chr16.16p.frag.150.154	5218	665
	FragArm.chr4.4p.frag.140.144	5218	665
	FragArm.chr9.9p.frag.135.139	5225	666
	FragArm.chr20.20q.frag.140.144	5240	667
	FragArm.chr7.7p.frag.105.109	5242	668
	FragArm.chr18.18p.frag.115.119	5246	669
	FragArm.chr18.18p.frag.100.104	5259	670
	FragArm.chr4.4p.frag.145.149	5262	671
	FragArm.chr3.3p.frag.130.134	5263	672
	FragArm.chr18.18p.frag.110.114	5265	673
	FragArm.chr5.5q.frag.140.144	5274	674
	FragArm.chr9.9p.frag.185.189	5281	675
	FragArm.chr4.4p.frag.115.119	5288	676
	FragArm.chr5.5p.frag.105.109	5290	677
	FragArm.chr11.11q.frag.195.199	5296	678
	FragArm.chr1.1p.frag.180.184	5297	679
	FragArm.chr18.18q.frag.180.184	5300	681
	FragArm.chr18.18p.frag.125.129	5300	681
	FragArm.chr9.9q.frag.110.114	5302	683
	FragArm.chr19.19q.frag.115.119	5302	683
	FragArm.chr6.6p.frag.120.124	5306	684
	FragArm.chr10.10q.frag.195.199	5311	686
	FragArm.chr9.9p.frag.120.124	5311	686
	FragArm.chr6.6q.frag.195.199	5313	687
	FragArm.chr18.18q.frag.115.119	5319	688
	FragArm.chr9.9p.frag.180.184	5320	689
	FragArm.chr5.5p.frag.185.189	5325	690
	FragArm.chr3.3p.frag.100.104	5326	692
	FragArm.chr5.5p.frag.200.204	5326	692
	FragArm.chr8.8p.frag.180.184	5336	693
	FragArm.chr21.21q.frag.190.194	5339	694
	FragArm.chr18.18q.frag.185.189	5340	695
	FragArm.chr18.18q.frag.100.104	5346	696
	FragArm.chr11.11q.frag.210.214	5347	697
	FragArm.chr9.9p.frag.150.154	5348	698
	FragArm.chr17.17p.frag.145.149	5358	700
	FragArm.chr12.12p.frag.100.104	5358	700
	FragArm.chr18.18p.frag.120.124	5360	702
	FragArm.chr9.9p.frag.140.144	5360	702
	FragArm.chr10.10p.frag.110.114	5362	703
	FragArm.chr3.3q.frag.210.214	5365	704
	FragArm.chr4.4p.frag.180.184	5367	705
	FragArm.chr20.20p.frag.120.124	5373	706
	FragArm.chr12.12q.frag.200.204	5376	707
	FragArm.chr4.4p.frag.150.154	5377	708
	FragArm.chr15.15q.frag.105.109	5379	709
	FragArm.chr2.2p.frag.155.159	5381	710
	FragArm.chr3.3q.frag.195.199	5383	711
	FragArm.chr10.10q.frag.150.154	5388	712
	FragArm.chr2.2p.frag.165.169	5393	713
	FragArm.chr20.20p.frag.105.109	5398	714
	FragArm.chr3.3p.frag.195.199	5400	715
	FragArm.chr7.7q.frag.160.164	5414	717
	FragArm.chr5.5q.frag.165.169	5414	717
	FragArm.chr6.6p.frag.105.109	5425	718
	FragArm.chr12.12q.frag.185.189	5428	719
	FragArm.chr21.21q.frag.140.144	5433	720
	FragArm.chr20.20p.frag.110.114	5437	721
	FragArm.chr20.20q.frag.115.119	5443	723
	FragArm.chr17.17p.frag.120.124	5443	723
	FragArm.chr4.4p.frag.110.114	5444	724
	FragArm.chr14.14q.frag.180.184	5449	725
	FragArm.chr16.16p.frag.165.169	5450	726
	FragArm.chr1.1q.frag.200.204	5451	727
	FragArm.chr10.10q.frag.190.194	5457	728
	FragArm.chr17.17p.frag.100.104	5460	729
	FragArm.chr7.7p.frag.130.134	5462	730
	FragArm.chr18.18q.frag.205.209	5463	731
	FragArm.chr6.6p.frag.195.199	5471	732
	FragArm.chr16.16p.frag.155.159	5492	733
	FragArm.chr4.4p.frag.205.209	5501	734
	FragArm.chr22.22q.frag.140.144	5509	735
	FragArm.chr7.7p.frag.165.169	5519	736
	FragArm.chr7.7q.frag.195.199	5520	737
	FragArm.chr16.16q.frag.110.114	5525	738
	FragArm.chr9.9p.frag.115.119	5538	739
	FragArm.chr12.12p.frag.155.159	5550	741
	FragArm.chr9.9p.frag.100.104	5550	741
	FragArm.chr12.12q.frag.165.169	5552	742
	FragArm.chr2.2p.frag.210.214	5561	743
	FragArm.chr16.16q.frag.195.199	5563	744
	FragArm.chr3.3p.frag.210.214	5570	745
	FragArm.chr7.7q.frag.165.169	5571	746
	FragArm.chr6.6q.frag.180.184	5572	747
	FragArm.chr1.1q.frag.160.164	5573	748
	FragArm.chr7.7p.frag.100.104	5578	749
	FragArm.chr13.13q.frag.195.199	5579	750
	FragArm.chr17.17p.frag.105.109	5586	751
	FragArm.chr4.4q.frag.150.154	5587	752
	FragArm.chr7.7p.frag.110.114	5591	753
	FragArm.chr17.17q.frag.195.199	5615	754
	FragArm.chr16.16p.frag.145.149	5626	755
	FragArm.chr7.7p.frag.145.149	5638	756
	FragArm.chr12.12p.frag.135.139	5642	757
	FragArm.chr17.17q.frag.115.119	5646	758
	FragArm.chr16.16q.frag.100.104	5653	759
	FragArm.chr19.19q.frag.120.124	5659	760
	FragArm.chr5.5p.frag.195.199	5660	761
	FragArm.chr15.15q.frag.190.194	5661	762
	FragArm.chr17.17q.frag.110.114	5662	763
	FragArm.chr21.21q.frag.125.129	5663	764
	FragArm.chr4.4p.frag.190.194	5667	765
	FragArm.chr7.7q.frag.155.159	5668	766
	FragArm.chr17.17p.frag.115.119	5675	767
	FragArm.chr11.11p.frag.155.159	5677	768
	FragArm.chr8.8q.frag.180.184	5678	769
	FragArm.chr11.11q.frag.165.169	5682	770
	FragArm.chr7.7q.frag.180.184	5689	772
	FragArm.chr16.16q.frag.140.144	5689	772
	FragArm.chr2.2p.frag.160.164	5691	773
	FragArm.chr8.8p.frag.160.164	5696	774
	FragArm.chr8.8p.frag.105.109	5704	775
	FragArm.chr6.6p.frag.210.214	5710	776
	FragArm.chr4.4p.frag.100.104	5711	777
	FragArm.chr10.10p.frag.140.144	5715	778
	FragArm.chr21.21q.frag.130.134	5723	779
	FragArm.chr12.12q.frag.115.119	5725	780
	FragArm.chr5.5q.frag.200.204	5728	781
	FragArm.chr10.10p.frag.105.109	5741	783
	FragArm.chr9.9q.frag.115.119	5741	783
	FragArm.chr14.14q.frag.210.214	5744	784
	FragArm.chr11.11p.frag.165.169	5751	785
	FragArm.chr6.6p.frag.155.159	5765	786
	FragArm.chr18.18q.frag.190.194	5776	787
	FragArm.chr7.7p.frag.195.199	5791	788
	FragArm.chr11.11p.frag.200.204	5795	789
	FragArm.chr8.8p.frag.110.114	5797	790
	FragArm.chr14.14q.frag.200.204	5804	791
	FragArm.chr20.20q.frag.110.114	5806	792
	FragArm.chr12.12p.frag.105.109	5812	793
	FragArm.chr5.5q.frag.180.184	5823	794
	FragArm.chr5.5p.frag.110.114	5824	795
	FragArm.chr16.16q.frag.145.149	5827	796
	FragArm.chr8.8p.frag.155.159	5829	797
	FragArm.chr3.3q.frag.155.159	5830	798
	FragArm.chr15.15q.frag.115.119	5834	800
	FragArm.chr8.8p.frag.150.154	5834	800
	FragArm.chr16.16p.frag.185.189	5835	801
	FragArm.chr1.1q.frag.190.194	5839	802
	FragArm.chr8.8q.frag.195.199	5842	803
	FragArm.chr2.2p.frag.180.184	5843	804
	FragArm.chr2.2p.frag.130.134	5854	805
	FragArm.chr7.7p.frag.140.144	5856	806
	FragArm.chr17.17q.frag.180.184	5857	807
	FragArm.chr5.5q.frag.190.194	5869	808
	FragArm.chr6.6p.frag.185.189	5873	809
	FragArm.chr2.2q.frag.185.189	5876	810
	FragArm.chr7.7q.frag.190.194	5884	811
	FragArm.chr16.16q.frag.155.159	5886	812
	FragArm.chr7.7p.frag.200.204	5887	814
	FragArm.chr10.10q.frag.155.159	5887	814
	FragArm.chr11.11q.frag.150.154	5900	815
	FragArm.chr14.14q.frag.185.189	5901	816
	FragArm.chr12.12p.frag.115.119	5902	817
	FragArm.chr11.11p.frag.185.189	5905	818
	FragArm.chr3.3p.frag.180.184	5907	819
	FragArm.chr11.11q.frag.155.159	5910	820
	FragArm.chr6.6p.frag.100.104	5918	821
	FragArm.chr18.18p.frag.140.144	5921	822
	FragArm.chr9.9q.frag.130.134	5933	823
	FragArm.chr7.7p.frag.185.189	5936	825
	FragArm.chr2.2p.frag.185.189	5936	825
	FragArm.chr10.10q.frag.180.184	5943	826
	FragArm.chr8.8q.frag.155.159	5953	827
	FragArm.chr4.4p.frag.155.159	5981	828
	FragArm.chr6.6p.frag.130.134	5992	829
	FragArm.chr6.6p.frag.160.164	5993	830
	FragArm.chr20.20p.frag.100.104	5995	831
	FragArm.chr9.9q.frag.155.159	5996	833
	FragArm.chr2.2q.frag.190.194	5996	833
	FragArm.chr19.19q.frag.145.149	5997	834
	FragArm.chr13.13q.frag.165.169	6001	835
	FragArm.chr7.7p.frag.115.119	6012	836
	FragArm.chr9.9q.frag.195.199	6015	837
	FragArm.chr2.2q.frag.155.159	6017	838
	FragArm.chr16.16p.frag.215.219	6018	840
	FragArm.chr17.17q.frag.150.154	6018	840
	FragArm.chr16.16p.frag.105.109	6019	841
	FragArm.chr4.4q.frag.200.204	6021	842
	FragArm.chr16.16p.frag.190.194	6031	844
	FragArm.chr3.3q.frag.200.204	6031	844
	FragArm.chr4.4p.frag.130.134	6033	845
	FragArm.chr16.16p.frag.210.214	6039	846
	FragArm.chr11.11q.frag.180.184	6050	847
	FragArm.chr11.11p.frag.115.119	6060	848
	FragArm.chr3.3q.frag.190.194	6066	849
	FragArm.chr11.11q.frag.190.194	6072	850
	FragArm.chr13.13q.frag.185.189	6073	851
	FragArm.chr9.9q.frag.185.189	6074	852
	FragArm.chr21.21q.frag.150.154	6079	853
	FragArm.chr22.22q.frag.190.194	6083	854
	FragArm.chr16.16p.frag.205.209	6084	855
	FragArm.chr4.4q.frag.160.164	6085	856
	FragArm.chr10.10p.frag.120.124	6089	858
	FragArm.chr18.18q.frag.130.134	6089	858
	FragArm.chr6.6q.frag.200.204	6099	859
	FragArm.chr17.17q.frag.205.209	6100	860
	FragArm.chr6.6q.frag.190.194	6116	862
	FragArm.chr10.10p.frag.160.164	6116	862
	FragArm.chr16.16q.frag.200.204	6126	863
	FragArm.chr16.16q.frag.190.194	6130	864
	FragArm.chr13.13q.frag.200.204	6133	865
	FragArm.chr9.9q.frag.105.109	6138	866
	FragArm.chr1.1q.frag.180.184	6144	867
	FragArm.chr12.12q.frag.180.184	6145	868
	FragArm.chr5.5p.frag.190.194	6149	869
	FragArm.chr2.2q.frag.160.164	6150	870
	FragArm.chr9.9p.frag.190.194	6154	871
	FragArm.chr12.12p.frag.150.154	6173	872
	FragArm.chr5.5p.frag.115.119	6182	873
	FragArm.chr20.20q.frag.195.199	6187	874
	FragArm.chr7.7p.frag.180.184	6199	875
	FragArm.chr13.13q.frag.210.214	6206	876
	FragArm.chr9.9q.frag.200.204	6207	877
	FragArm.chr5.5p.frag.130.134	6211	878
	FragArm.chr17.17p.frag.110.114	6213	879
	FragArm.chr7.7p.frag.160.164	6217	880
	FragArm.chr14.14q.frag.115.119	6219	881
	FragArm.chr16.16p.frag.125.129	6221	882
	FragArm.chr3.3p.frag.200.204	6224	883
	FragArm.chr8.8q.frag.185.189	6225	884
	FragArm.chr4.4p.frag.135.139	6234	885
	FragArm.chr11.11q.frag.200.204	6237	886
	FragArm.chr20.20p.frag.150.154	6239	887
	FragArm.chr14.14q.frag.190.194	6246	888
	FragArm.chr8.8q.frag.200.204	6258	889
	FragArm.chr3.3p.frag.185.189	6266	890
	FragArm.chr2.2p.frag.190.194	6271	891
	FragArm.chr12.12p.frag.140.144	6283	892
	FragArm.chr16.16p.frag.195.199	6290	893
	FragArm.chr10.10q.frag.200.204	6295	894
	FragArm.chr17.17q.frag.190.194	6297	895
	FragArm.chr4.4q.frag.190.194	6317	896
	FragArm.chr18.18q.frag.105.109	6323	897
	FragArm.chr18.18q.frag.155.159	6329	898
	FragArm.chr7.7p.frag.150.154	6335	899
	FragArm.chr2.2p.frag.200.204	6340	900
	FragArm.chr22.22q.frag.150.154	6342	901
	FragArm.chr10.10p.frag.150.154	6349	902
	FragArm.chr14.14q.frag.150.154	6375	903
	FragArm.chr3.3p.frag.190.194	6381	904
	FragArm.chr9.9q.frag.190.194	6382	905
	FragArm.chr2.2q.frag.200.204	6391	906
	FragArm.chr17.17q.frag.155.159	6393	907
	FragArm.chr5.5q.frag.155.159	6399	908
	FragArm.chr13.13q.frag.155.159	6405	909
	FragArm.chr13.13q.frag.190.194	6406	910
	FragArm.chr11.11p.frag.110.114	6408	911
	FragArm.chr7.7q.frag.185.189	6419	912
	FragArm.chr2.2q.frag.180.184	6438	913
	FragArm.chr22.22q.frag.115.119	6442	914
	FragArm.chr16.16p.frag.110.114	6452	915
	FragArm.chr6.6q.frag.160.164	6462	916
	FragArm.chr6.6p.frag.190.194	6479	917
	FragArm.chr20.20q.frag.155.159	6495	918
	FragArm.chr20.20p.frag.115.119	6506	919
	FragArm.chr7.7q.frag.200.204	6537	920
	FragArm.chr6.6q.frag.155.159	6551	921
	FragArm.chr7.7p.frag.190.194	6585	922
	FragArm.chr6.6q.frag.185.189	6603	923
	FragArm.chr11.11p.frag.190.194	6611	924
	FragArm.chr8.8p.frag.190.194	6615	925
	FragArm.chr6.6q.frag.165.169	6630	926
	FragArm.chr20.20q.frag.190.194	6670	927
	FragArm.chr12.12q.frag.190.194	6687	928
	FragArm.chr1.1q.frag.185.189	6759	929
	FragArm.chr4.4q.frag.185.189	6779	930
	FragArm.chr16.16p.frag.100.104	6824	931
	FragArm.chr12.12q.frag.155.159	6874	932
	FragArm.chr15.15q.frag.180.184	6887	933
	FragArm.chr5.5q.frag.185.189	6901	934
	FragArm.chr8.8q.frag.190.194	7105	935
	FragArm.chr16.16p.frag.200.204	7118	936
